# Genome-wide association study of REM-sleep behaviour disorder identifies new risk loci

**DOI:** 10.64898/2025.12.01.25339623

**Authors:** Emma N. Somerville, Lang Liu, Lynne Krohn, Farnaz Asayesh, Jamil Ahmad, Dan Spiegelman, Meron Teferra, Manuela Tan, Sheena Waters, Cristina Simonet, Laura Pérez-Carbonell, Anette Schrag, Pauline Dodet, Isabelle Arnulf, Michele T.M. Hu, Yo-El Ju, Jacques Y. Montplaisir, Jean-François Gagnon, Alex Desautels, Yves Dauvilliers, Merve Aktan-Süzgün, Abubaker Ibrahim, Ambra Stefani, Birgit Hogl, Carles Gaig, Angelica Montini, Gerard Maya, Alex Iranzo, Monica Serradell, Gian Luigi Gigli, Mariarosaria Valente, Francesco Janes, Andrea Bernardini, Karel Sonka, David Kemlink, Petr Dusek, Gültekin Tamgüney, Michael Sommerauer, Michela Figorilli, Monica Puligheddu, Brit Mollenhauer, Claudia Trenkwalder, Friederike Sixel-Doring, Giuseppe Plazzi, Francesco Biscarini, Elena Antelmi, Valerie Cochen De Cock, Wolfgang Oertel, Annette Janzen, Michele Terzaghi, Giuseppe Fiamingo, Anna Heidbreder, Christelle Charley Monaca, Luigi Ferini-Strambi, Kristina Kulsarova, Miriam Ostrozovicova, Matej Skorvanek, Femke Dijkstra, Mineke Viaene, Jitka Bušková, Beatriz Abril, Beatrice Orso, Pietro Mattioli, Dario Arnaldi, Bradley F. Boeve, Guy A. Rouleau, Ronald B. Postuma, Jaeyoon Chung, Daria Prilutsky, Kajsa Atterling Brolin, Alastair J. Noyce, Owen A. Ross, Cornelis Blauwendraat, Ziv Gan-Or, the Global Parkinson’s Genetics Program (GP2) the NAPS Consortium

## Abstract

Rapid-eye-movement (REM)-sleep behaviour disorder (RBD) can be a prodromal stage of α-synucleinopathies, including Parkinson’s disease (PD) and dementia with Lewy bodies (DLB), and provides a unique opportunity to study and understand early neurodegeneration. Previous research on RBD has identified common risk loci in several PD and DLB genes, but the full extent of its genetic architecture and disease-specific associations remain unknown.

In the present study, we aimed to identify novel loci associated with RBD by conducting an updated European RBD genome-wide association study (GWAS). We performed a meta-analysis using a previous RBD GWAS and newly genotyped RBD patients and controls, resulting in a total of 3,564 RBD cases and 140,393 controls analyzed. We further assessed the functional impact of new associations using fine-mapping and colocalization analyses with adult brain expression quantitative trait loci (eQTLs). To confirm if novel RBD loci are implicated in additional synucleinopathy phenotypes, we examined common variant associations in GWASs of PD risk, DLB risk, PD with RBD risk, PD age at onset, and various measures of progression. Additionally, rare variants were analyzed with the optimal sequence kernel association test (SKAT-O) in PD and DLB whole genome sequencing cohorts. Lastly, we analyzed known PD- and DLB-risk loci for associations with RBD.

We identified *RCOR1* as a novel risk locus for RBD, with fine-mapping suggesting the association to be driven by a variant in intron 2. Colocalization revealed no evidence for shared genetic signals with brain eQTLs, although this may reflect a lack of statistical power to detect an association. Common and rare variants in the *RCOR1* locus were not associated with PD, DLB, and additional α-synucleinopathy phenotypes. We observed several PD and DLB risk loci to be associated with RBD, including *MAPT*, *STK39*, and *SIPA1L2*. The *MAPT* associated variant tags the protective H2 haplotype, consistent with previous findings in PD. Several *SNCA* variants previously associated with PD or DLB were also associated with RBD, but with differing directions of effect, highlighting the complex genetic landscape underlying α-synucleinopathy subtypes. This study identifies new RBD loci and strengthens our understanding of the genetic modifiers underlying RBD. Further replication and functional studies will be required to validate our findings and explore their biological implications.
