## Supplementary Table 1 for "Genome-wide association study of REM-sleep behaviour disorder identifies new risk loci"

### Sheet: Sheet1
Supplementary Table 1. Basic demographics of RBD patients and controls in new samples.
		Males		Females
Disease group	Total N	Percentage	Mean Age (±SD)	Percentage	Mean Age (±SD)
iRBD cases	721	81.8	67.3 (9.2)	18.2	65.3 (9.06)
Healthy controls	761	38.1	63.38 (11.8)	61.9	59.3 (11.8)
RBD, REM-sleep behaviour disorder; N, number; SD, standard deviation; iRBD, idiopathic RBD.
