## Supplementary Table 2 for "Genome-wide association study of REM-sleep behaviour disorder identifies new risk loci"

### Sheet: Sheet1
Supplementary Table _. Multi-ancestry PD GWAS variants in iRBD-only and all-RBD analyses.
Study	SNP	minorAllele	majorAllele	maf	beta	se	OR	zscore	P	Bonferroni threshold = 0.0045
iRBD-only	13:109810821:C:T	t	c	0.3308	0.0838	0.0455	1.08741	1.84176	0.06536
iRBD-only	15:50495212:A:T	t	a	0.2094	0.0854	0.0523	1.08915	1.63289	0.1022
iRBD-only	1:93086630:G:C	c	g	0.3881	0.063	0.0443	1.06503	1.42212	0.155
iRBD-only	17:16330946:G:A	a	g	0.4687	-0.0583	0.0436	0.943367	-1.33716	0.1811
iRBD-only	8:109632545:T:C	c	t	0.2397	-0.0669	0.0513	0.935289	-1.30409	0.1924
iRBD-only	17:82087210:G:C	c	g	0.1755	0.0536	0.0575	1.05506	0.932174	0.3508
iRBD-only	21:15440233:C:A	a	c	0.413	-0.0312	0.0444	0.969282	-0.702703	0.4821
iRBD-only	20:31833121:T:C	c	t	0.3201	-0.0741	0.1083	0.928579	-0.684211	0.4939
iRBD-only	22:41038154:G:A	a	g	0.2797	-0.0303	0.0482	0.970154	-0.628631	0.5294
iRBD-only	22:50369588:A:T	t	a	0.0983	-0.0254	0.0735	0.97492	-0.345578	0.7291
iRBD-only	3:179143629:T:C	c	t	0.2025	0.0113	0.0537	1.01136	0.210428	0.8331
all-RBD	13:109810821:C:T	t	c	0.3368	0.0635	0.0286	1.06556	2.22028	0.02639
all-RBD	22:41038154:G:A	a	g	0.2797	-0.0614	0.0305	0.940447	-2.01311	0.04438
all-RBD	3:179143629:T:C	c	t	0.1939	0.0594	0.0337	1.0612	1.76261	0.07782
all-RBD	1:93086630:G:C	c	g	0.3867	0.0399	0.028	1.04071	1.425	0.153
all-RBD	15:50495212:A:T	t	a	0.2098	0.0357	0.0335	1.03634	1.06567	0.286
all-RBD	17:16330946:G:A	a	g	0.466	0.0241	0.0271	1.02439	0.889299	0.3738
all-RBD	20:31833121:T:C	c	t	0.3201	-0.0741	0.1083	0.928579	-0.684211	0.4939
all-RBD	21:15440233:C:A	a	c	0.4181	-0.0181	0.0276	0.982063	-0.655797	0.5125
all-RBD	17:82087210:G:C	c	g	0.176	0.0171	0.0369	1.01725	0.463415	0.6436
all-RBD	8:109632545:T:C	c	t	0.2356	-0.0115	0.0319	0.988566	-0.360502	0.7183
all-RBD	22:50369588:A:T	t	a	0.1004	0.0114	0.0453	1.01147	0.251656	0.8009
PD, Parkinson's disease; RBD, REM-sleep behaviour disorder; iRBD, idiopathic RBD; SNP, single nucleotide polymorphism; maf, minor allele frequency; se, standard error; OR, odds ratio.
