## Supplementary Table 3 for "Genome-wide association study of REM-sleep behaviour disorder identifies new risk loci"

### Sheet: Sheet1
Supplementary Table 3. Association of lead RCOR1 SNP rs35785423 in various PD and DLB GWASs.
GWAS Phenotype	β	SE	P
PD risk	-0.0009	0.011	0.94
DLB risk	0.038	0.041	0.35
PD with and without RBD	0.069	0.041	0.095
PD age at onset	-0.044	0.14	0.98
PD cognitive score	0.019	0.04	0.63
PD motor score	-0.019	0.04	0.64
PD composite score	-0.019	0.047	0.69
GWAS, genome-wide association study; SNP, single nucleotide polymorphism; PD, Parkinson’s disease; DLB, dementia with Lewy bodies; SE, standard error; RBD, REM-sleep behaviour disorder.
